# North-south pathways, emerging variants, and high climate suitability characterize the recent spread of dengue virus serotypes 2 and 3 in the Dominican Republic

**DOI:** 10.1101/2024.02.14.24302795

**Authors:** Isaac Miguel, Edwin P. Feliz, Robinson Agramonte, Pedro V. Martinez, Carlos Vergara, Yvonne Imbert, Lucia De la Cruz, Nurys de Castro, Odalis Cedano, Yamilka De la Paz, Vagner Fonseca, Gilberto A. Santiago, Jorge L. Muñoz-Jordán, Armando Peguero, Robert Paulino-Ramírez, Nathan D. Grubaugh, Ana Maria Bispo de Filippis, Luiz Carlos Junior Alcantara, Jairo Mendez Rico, José Lourenço, Leticia Franco, Marta Giovanetti

## Abstract

We employ a multidisciplinary approach, integrating genomics and epidemiology, to uncover recent dengue virus transmission dynamics in the Dominican Republic. Our results highlight a previously unknown north-south transmission pathway within the country, with the co-circulation of multiple virus lineages. Additionally, we examine the historical climate data, revealing long-term trends towards higher theoretical potential for dengue transmission due to rising temperatures. These findings provide information for targeted interventions and resource allocation, informing as well towards preparedness strategies for public health agencies in mitigating climate and geo-related dengue risks.
