## Supplementary material for "North-south pathways, emerging variants, and high climate suitability characterize the recent spread of dengue virus serotypes 2 and 3 in the Dominican Republic": Table_S1

### Sheet: Sheet1
Table 1. Epidemiological data the 85 DENV-2 -3 samples sequenced as part of this study.
Name	Country	CT value	Coverage	Serotype	Genotype	Accession_Number
DENV2-01	Dominican Republic	20.2	89	DENV2	Genotype III - Southern Asian-American	OR616454
DENV2-02	Dominican Republic	29.8	70	DENV2	Genotype III - Southern Asian-American	OR616455
DENV2-03	Dominican Republic	18.2	93	DENV2	Genotype III - Southern Asian-American	OR616456
DENV2-04	Dominican Republic	21.7	84	DENV2	Genotype III - Southern Asian-American	OR616457
DENV2-05	Dominican Republic	29.6	86	DENV2	Genotype III - Southern Asian-American	OR616458
DENV2-06	Dominican Republic	25.7	95	DENV2	Genotype III - Southern Asian-American	OR616459
DENV2-07	Dominican Republic	30	74	DENV2	Genotype III - Southern Asian-American	OR616460
DENV2-08	Dominican Republic	18.8	93	DENV2	Genotype III - Southern Asian-American	OR616461
DENV2-09	Dominican Republic	13.9	95	DENV2	Genotype III - Southern Asian-American	OR616462
DENV2-10	Dominican Republic	29.7	86	DENV2	Genotype III - Southern Asian-American	OR616463
DENV2-11	Dominican Republic	23.8	93	DENV2	Genotype III - Southern Asian-American	OR616464
DENV2-12	Dominican Republic	28	92	DENV2	Genotype III - Southern Asian-American	OR616465
DENV2-13	Dominican Republic	29.6	89	DENV2	Genotype III - Southern Asian-American	OR616466
DENV2-14	Dominican Republic	25.9	95	DENV2	Genotype III - Southern Asian-American	OR616467
DENV2-15	Dominican Republic	34	72	DENV2	Genotype III - Southern Asian-American	OR616468
DENV2-16	Dominican Republic	32	82	DENV2	Genotype III - Southern Asian-American	OR616469
DENV2-17	Dominican Republic	32	80	DENV2	Genotype III - Southern Asian-American	OR616470
DENV2-18	Dominican Republic	36	70	DENV2	Genotype III - Southern Asian-American	OR616471
DENV2-19	Dominican Republic	33	60	DENV2	Genotype III - Southern Asian-American	OR616472
DENV2-20	Dominican Republic	29	90	DENV2	Genotype III - Southern Asian-American	OR616473
DENV2-21	Dominican Republic	33	77	DENV2	Genotype III - Southern Asian-American	OR616474
DENV2-22	Dominican Republic	34	91	DENV2	Genotype III - Southern Asian-American	OR616475
DENV2-23	Dominican Republic	35.4	60	DENV2	Genotype III - Southern Asian-American	OR616476
DENV2-24	Dominican Republic	18.1	79	DENV2	Genotype III - Southern Asian-American	OR616477
DENV2-25	Dominican Republic	21	99	DENV2	Genotype III - Southern Asian-American	OR616478
DENV2-26	Dominican Republic	30.2	61	DENV2	Genotype III - Southern Asian-American	OR616479
DENV2-27	Dominican Republic	30	82	DENV2	Genotype III - Southern Asian-American	OR616480
DENV2-28	Dominican Republic	30.7	73	DENV2	Genotype III - Southern Asian-American	OR616481
DENV2-29	Dominican Republic	25.5	80	DENV2	Genotype III - Southern Asian-American	OR616482
DENV3-01	Dominican Republic	20	93	DENV3	Genotype III	OR616483
DENV3-02	Dominican Republic	20.4	93	DENV3	Genotype III	OR616484
DENV3-03	Dominican Republic	20.6	94	DENV3	Genotype III	OR616485
DENV3-04	Dominican Republic	25	93	DENV3	Genotype III	OR616486
DENV3-05	Dominican Republic	23	92	DENV3	Genotype III	OR616487
DENV3-06	Dominican Republic	29.6	76	DENV3	Genotype III	OR616488
DENV3-07	Dominican Republic	15.5	87	DENV3	Genotype III	OR616489
DENV3-08	Dominican Republic	18.8	90	DENV3	Genotype III	OR616490
DENV3-09	Dominican Republic	18.6	92	DENV3	Genotype III	OR616491
DENV3-10	Dominican Republic	14.5	92	DENV3	Genotype III	OR616492
DENV3-11	Dominican Republic	16.7	92	DENV3	Genotype III	OR616493
DENV3-12	Dominican Republic	21	86	DENV3	Genotype III	OR616494
DENV3-13	Dominican Republic	26	92	DENV3	Genotype III	OR616495
DENV3-14	Dominican Republic	22.8	91	DENV3	Genotype III	OR616496
DENV3-15	Dominican Republic	25.6	89	DENV3	Genotype III	OR616497
DENV3-16	Dominican Republic	27.5	85	DENV3	Genotype III	OR616498
DENV3-17	Dominican Republic	23.1	89	DENV3	Genotype III	OR616499
DENV3-18	Dominican Republic	26.7	79	DENV3	Genotype III	OR616500
DENV3-19	Dominican Republic	26.2	85	DENV3	Genotype III	OR616501
DENV3-20	Dominican Republic	20.1	87	DENV3	Genotype III	OR616502
DENV3-21	Dominican Republic	20.2	84	DENV3	Genotype III	OR616503
DENV3-22	Dominican Republic	25	81	DENV3	Genotype III	OR616504
DENV3-23	Dominican Republic	26	80	DENV3	Genotype III	OR616505
DENV3-24	Dominican Republic	29	85	DENV3	Genotype III	OR616506
DENV3-25	Dominican Republic	22.9	92	DENV3	Genotype III	OR616507
DENV3-26	Dominican Republic	29	75	DENV3	Genotype III	OR616508
DENV3-27	Dominican Republic	25	72	DENV3	Genotype III	OR616509
DENV3-28	Dominican Republic	26.5	83	DENV3	Genotype III	OR616510
DENV3-29	Dominican Republic	24	92	DENV3	Genotype III	OR616511
DENV3-30	Dominican Republic	29	78	DENV3	Genotype III	OR616512
DENV3-31	Dominican Republic	28.8	81	DENV3	Genotype III	OR616513
DENV3-32	Dominican Republic	21.3	92	DENV3	Genotype III	OR616514
DENV3-33	Dominican Republic	18.6	93	DENV3	Genotype III	OR616515
DENV3-34	Dominican Republic	29.1	78	DENV3	Genotype III	OR616516
DENV3-35	Dominican Republic	23	93	DENV3	Genotype III	OR616517
DENV3-36	Dominican Republic	28.5	88	DENV3	Genotype III	OR616518
DENV3-37	Dominican Republic	14.5	93	DENV3	Genotype III	OR616519
DENV3-38	Dominican Republic	12.6	93	DENV3	Genotype III	OR616520
DENV3-39	Dominican Republic	26.3	75	DENV3	Genotype III	OR616521
DENV3-40	Dominican Republic	26.3	77	DENV3	Genotype III	OR616522
DENV3-41	Dominican Republic	29	71	DENV3	Genotype III	OR616523
DENV3-42	Dominican Republic	30	76	DENV3	Genotype III	OR616524
DENV3-43	Dominican Republic	23.2	92	DENV3	Genotype III	OR616525
DENV3-44	Dominican Republic	25	87	DENV3	Genotype III	OR616526
DENV3-45	Dominican Republic	26	83	DENV3	Genotype III	OR616527
DENV3-46	Dominican Republic	25.8	83	DENV3	Genotype III	OR616528
DENV3-47	Dominican Republic	17.7	94	DENV3	Genotype III	OR616529
DENV3-48	Dominican Republic	16.5	95	DENV3	Genotype III	OR616530
DENV3-49	Dominican Republic	17	74	DENV3	Genotype III	OR616531
DENV3-50	Dominican Republic	20	87	DENV3	Genotype III	OR616532
DENV3-51	Dominican Republic	21	87	DENV3	Genotype III	OR616533
DENV3-52	Dominican Republic	23	66	DENV3	Genotype III	OR616534
DENV3-53	Dominican Republic	21	71	DENV3	Genotype III	OR616535
DENV3-54	Dominican Republic	22	62	DENV3	Genotype III	OR616536
DENV3-55	Dominican Republic	24	75	DENV3	Genotype III	OR616537
DENV3-56	Dominican Republic	23.8	82	DENV3	Genotype III	OR616538
